# Pan-Omics Fusion and Machine Learning Unveil Congenital Tooth Agenesis-Ecto-mesodermal Diseases Link and Biomarker Discovery

**DOI:** 10.1101/2025.03.09.25323497

**Authors:** Prashant Ranjan, Chandra Devi, Vinay Kumar Srivastava, Meenakshi Chandel, Garima Jain, Parimal Das

## Abstract

**Background:** Congenital tooth agenesis (CTA) is a common developmental anomaly with complex genetic and molecular mechanisms. Previous studies have primarily focused on candidate gene mutations, often lacking a pan-omics perspective.

**Methods:** This study integrates metabolomics, proteomics, microarray, and genomics with machine learning to identify biomarkers and elucidate disease mechanisms. A random forest-based classification achieved high AUC-ROC scores (0.95 for proteomics, 0.98 for metabolomics), validating the biomarker discovery framework.

**Results:** Several biomarkers were identified in this study that enhance our understanding of CTA. Furthermore, our findings reveal a significant association between CTA and ecto-mesodermal diseases, which has not been extensively explored before. Notably, 24 dual-expression genes were expressed in both pre- and post-developmental stages, suggesting a regulatory role in tooth integrity, repair, and homeostasis. Metabolomics analysis revealed 28 upregulated and 17 downregulated metabolites uniquely associated with CTA. Key metabolic alterations involved nucleotide metabolism, purine metabolism, oxidative stress, and Wnt signaling. High-performing metabolites (AUC ≥ 0.90), including PEG n5 (0.99), PEG n6 (0.98), PEG-4 (0.97), PEG n7 (0.96), PEG n8 (0.95), caffeine (0.94), hydroxycaproic (0.91) and alpha-aspartylphenylalanine (0.90) demonstrated strong diagnostic potential. CTA patients showed 292 unique metabolites vs. 238 in controls, indicating metabolic pathway alterations. Proteomic analysis identified 76 upregulated and 33 downregulated genes, with key biomarkers [*SERPINA1* (0.92), *PZP* (0.90), *FGA* (0.91), *TLN1*(0.94), *FGB* (0.95)] displaying AUC-ROC ≥ 0.90. Pan-omics fusion followed by STRING analysis identified 20 central hub genes strongly correlated with congenital tooth agenesis signaling.

**Conclusion:** This study pioneers the systemic association of CTA with ecto-mesodermal diseases, revealing novel signatures, disrupted pathways, and therapeutic targets.

**Graphical Abstract:** 
