## Supplementary_file_2 for "Pan-Omics Fusion and Machine Learning Unveil Congenital Tooth Agenesis-Ecto-mesodermal Diseases Link and Biomarker Discovery"

### Sheet: Sheet1
Gene stands form	Gene Symbol	Uniprot ID	Gene Function	Diseases Association	Germ Layer Derivatives
Complement C4-B	C4B; C4B_2	P0C0L5	Immune defense, pathogen clearance via complement cascade.	Systemic lupus erythematosus (SLE)	Mesoderm
Fibronectin	FN1	P02751	Cell adhesion, migration, and wound healing.	Glomerulopathy with fibronectin deposits 2 (GFND2)	Mesoderm
von Willebrand factor	VWF	P04275	Platelet adhesion and blood clotting.	von Willebrand disease 1 (VWD1)	Mesoderm
Apolipoprotein A-IV	APOA4	P06727	Lipid transport and regulation of satiety.	Apolipoprotein A-Iv Associated Amyloidosis	Mesoderm
Apolipoprotein(a)	LPA	P08519	Lipoprotein metabolism and cardiovascular risk modulation.	Atherosclerosis	Mesoderm
Keratin, type I cytoskeletal 9	KRT9	P35527	Structural support in skin epithelium.	Palmoplantar keratoderma, epidermolytic, 1 (EPPK1)	Mesoderm
Keratin, type I cytoskeletal 10	KRT10	P13645	Maintains epidermal integrity.	Epidermolytic hyperkeratosis 2A	Mesoderm
Keratin, type II cytoskeletal 1	KRT1	P04264	Provides structural stability to epithelial cells.	Epidermolytic hyperkeratosis 1 (EHK1)	Mesoderm
Thrombospondin-1	THBS1	P07996	Regulates angiogenesis and cell interactions.	Autism Spectrum Disorder	Ectoderm
Keratin, type II cytoskeletal 2	KRT2	P35908	Supports epithelial cell structure.	Ichthyosis bullosa of Siemens (IBS)	Ectoderm
Proteoglycan 4	PRG4	Q92954	Lubricates joints and protects cartilage surfaces.	Camptodactyly-arthropathy-coxa vara-pericarditis syndrome (CACP)	mesoderm
Immunoglobulin heavy constant gamma 4	IGHG4	P01861	Encodes immunoglobulin heavy chain gamma 4 for antibody-mediated immunity.	Thrombocytopenia	mesoderm
Apolipoprotein F	APOF	Q13790	Regulates lipoprotein metabolism and cholesterol transport.	NA
Serum amyloid P-component	APCS	P02743	Binds pathogens and dead cells, promoting clearance via immune response.	Amyloidosis, Hereditary Systemic 2	Mesoderm
Keratin, type I cytoskeletal 14	KRT14	P02533	Provides structural stability in epithelial cells, especially in skin.	Epidermolysis bullosa simplex 1A	Ectoderm
Hepatocyte growth factor-like protein	MST1	P26927	Regulates apoptosis and immune system signaling.	inflammatory bowel disease (IBD)	Endoderm
Apolipoprotein C-III	APOC3	P02656	Inhibits triglyceride hydrolysis, regulating lipid metabolism.	Hyperalphalipoproteinemia 2	Mesoderm
Plasma serine protease inhibitor	SERPINA5	P05154	Inhibits serine proteases, involved in coagulation and inflammation.	Epilepsy	Ectoderm
Ficolin-2	FCN2	Q15485	Activates the lectin pathway of complement for pathogen clearance.	Rheumatic Heart Disease	Mesoderm
Vitamin K-dependent protein Z	PROZ	P22891	Vitamin K-dependent protein involved in coagulation regulation.	Spinocerebellar Ataxia,	Ectoderm
Platelet glycoprotein V	GP5	P40197	Platelet surface receptor involved in thrombin signaling.	Penile Cancer	Ectoderm and Mesoderm
Apolipoprotein C-II	APOC2	P02655	Activates lipoprotein lipase, aiding in triglyceride metabolism.	Hyperlipoproteinemia 1B	Mesoderm
Keratin, type II cytoskeletal 6A	KRT6A	P02538	Provides structural integrity to epithelial tissues, especially in skin.	Pachyonychia congenita 3	Ectoderm
Apolipoprotein C-I	APOC1	P02654	Regulates lipoprotein metabolism and cholesterol transport.	Dementia	Ectoderm
Di-N-acetylchitobiase	CTBS	Q01459	Degrades glycoproteins and glycolipids, involved in lysosomal function.	Carpal Tunnel Syndrome 2	Mesoderm
A disintegrin and metalloproteinase with thrombospondin motifs	ADAMTS13	Q76LX8	Cleaves von Willebrand factor to regulate blood clotting.	Thrombotic thrombocytopenic purpura, hereditary	Mesoderm
C-reactive protein	CRP	P02741	Acute-phase protein, marker of inflammation, promotes pathogen clearance.	Atypical Hemolytic-Uremic Syndrome	Mesoderm
Trem-like transcript 1 protein	TREML1	Q86YW5	Regulates platelet activation and aggregation.	Gray Platelet Syndrome	Mesoderm
Multiple epidermal growth factor-like domains protein 8	MEGF8	Q7Z7M0	Involved in embryonic development and cell signaling.	Carpenter syndrome 2	Mesoderm
Lithostathine-1-alpha	REG1A	P05451	Promotes cell proliferation and tissue regeneration.	Acinar Cell Carcinoma	Endoderm
Cadherin-17	CDH17	Q12864	Maintains epithelial integrity and cell adhesion in the intestine.	Ectodermal Dysplasia	Ectoderm
Fermitin family homolog 3	FERMT3	Q86UX7	Facilitates integrin activation for leukocyte adhesion and migration.	Leukocyte adhesion deficiency 3	Mesoderm
Nectin-1	NECTIN1	Q15223	Cell adhesion molecule essential for tissue integrity and herpesvirus entry.	Ectodermal dysplasia	Ectoderm
Alpha-1-antitrypsin	SERPINA1	P01009	Inhibits neutrophil elastase, protects tissues from protease damage.	Alpha-1-antitrypsin deficiency	Endoderm
Pregnancy zone protein	PZP	P20742	Inhibits proteases and plays a role in immune response and inflammation.	Alzheimer's Disease	Ectoderm
Fibrinogen alpha chain	FGA	P02671	Part of fibrinogen, involved in blood clotting and wound healing.	Congenital afibrinogenemia	Mesoderm
Immunoglobulin heavy constant mu	IGHM	P01871	Encodes immunoglobulin heavy chain mu, involved in early immune response.	Agammaglobulinemia 1	Mesoderm
Talin-1 OS=Homo sapiens	TLN1	Q9Y490	Involved in cell adhesion and signaling, especially in integrin-mediated processes.	Capillary Leak Syndrome	Mesoderm
Fibrinogen beta chain	FGB	P02675	Forms part of fibrinogen, essential for blood clot formation.	Congenital afibrinogenemia	Mesoderm
Lactotransferrin OS=Homo sapiens	LTF	P02788	Binds iron and acts as an antimicrobial agent in immune defense.	Mastitis	Mesoderm
Actin, cytoplasmic 1	ACTB	P60709	Structural component of the cytoskeleton, involved in cell movement and shape.	Dystonia-deafness syndrome 1	Ectoderm
Coagulation factor XI	F11	P03951	Part of the coagulation cascade, involved in blood clotting.	Factor XI deficiency	Mesoderm
Carbonic anhydrase 1	CA1	P00915	Converts carbon dioxide to bicarbonate, important in maintaining acid-base balance.	Cataract 3	Ectoderm
Coagulation factor XIII A chain	F13A1	P00488	Catalyzes crosslinking of fibrin during clot formation, stabilizing blood clots.	Factor XIII subunit A deficiency	Mesoderm
Peroxiredoxin-2	PRDX2	P32119	Protects cells from oxidative stress by reducing peroxides.	Alzheimer's Disease	Ectoderm
Actin, alpha cardiac muscle 1	ACTC1	P68032	Actin protein important for heart muscle contraction.	Cardiomyopathy	Mesoderm
Hemoglobin subunit beta	HBB	P68871	Encodes beta-globin subunit of hemoglobin, involved in oxygen transport.	Beta-thalassemia	Mesoderm
Glyceraldehyde-3-phosphate dehydrogenase	GAPDH	P04406	Key enzyme in glycolysis, involved in energy metabolism.	Microcephaly 21,	Ectoderm
CD5 antigen-like OS=Homo sapiens	CD5L	O43866	Acts as an anti-inflammatory molecule and immune system modulator.	Hereditary Elliptocytosis	Mesoderm
Hemoglobin subunit alpha	HBA1; HBA2	P69905	Encode alpha-globin subunits of hemoglobin, crucial for oxygen transport.	Alpha-thalassemia	Mesoderm
Fibrinogen gamma chain	FGG	P02679	Part of fibrinogen, involved in blood clotting and wound healing.	Congenital afibrinogenemia	Mesoderm
Catalase OS=Homo sapiens	CAT	P04040	Catalyzes the conversion of hydrogen peroxide to water, protecting cells from oxidative damage.	Acatalasemia	Ectoderm
Transferrin receptor protein 1	TFRC	P02786	Receptor for transferrin, involved in iron uptake and cellular iron homeostasis.	Immunodeficiency 46	Mesoderm
Filamin-A OS=Homo sapiens	FLNA	P21333	Acts as a scaffolding protein linking the cytoskeleton to the cell membrane and involved in cell signaling.	Periventricular nodular heterotopia 1	Ectoderm
Alpha-enolase OS=Homo sapiens	ENO1	P06733	Encodes enolase, an enzyme involved in glycolysis and energy metabolism.	Glycogen Storage Disease	Endoderm
Vinculin OS=Homo sapiens	VCL	P18206	Encodes vinculin, which plays a role in linking integrins to the cytoskeleton for cell adhesion.	Cardiomyopathy	Mesoderm
Phosphoglycerate kinase 1	PGK1	P00558	Enzyme in the glycolytic pathway, involved in ATP production.	Phosphoglycerate kinase 1 deficiency	Endoderm
Dopamine beta-hydroxylase	DBH	P09172	Involved in converting dopamine to norepinephrine, important in neurotransmission.	Orthostatic hypotension 1	Mesoderm
Hemoglobin subunit delta	HBD	P02042	Beta-globin subunit of hemoglobin, crucial for oxygen transport in the blood.	Delta Beta-Thalassemia	Mesoderm
Transketolase	TKT	P29401	Catalyzes reactions in the pentose phosphate pathway, involved in cell metabolism and NADPH production.	Short stature, developmental delay, and congenital heart defects	Mesoderm
Matrix metalloproteinase-9	MMP9	P14780	Matrix metalloproteinase involved in the breakdown of extracellular matrix components, important for tissue remodeling.	Intervertebral disc disease	Mesoderm
Carbonic anhydrase 2	CA2	P00918	Carbonic anhydrase that catalyzes the conversion of carbon dioxide to bicarbonate, important for acid-base balance.	Osteopetrosis	Mesoderm
Fructose-bisphosphate aldolase A	ALDOA	P04075	Aldolase enzyme in the glycolytic pathway, involved in energy metabolism.	Glycogen storage disease 12	Endoderm
Adenylyl cyclase-associated protein 1	CAP1	Q01518	Involved in regulating actin filaments and cellular dynamics.	Luminal Breast Carcinoma A	Ectoderm
Pleckstrin	PLEK	P08567	Involved in signal transduction and regulating cytoskeleton dynamics.	Aarskog-Scott Syndrome	Mesoderm
CD109 antigen	CD109	Q6YHK3	A glycoprotein involved in modulating TGF-beta signaling and cellular growth.	Immunodeficiency 15B	Mesoderm
Lymphatic vessel endothelial hyaluronic acid receptor 1	LYVE1	Q9Y5Y7	Lymphatic vessel endothelial hyaluronic acid receptor, involved in lymphatic function and immune response.	Intramuscular Hemangioma	Mesoderm
Coronin-1A	CORO1A	P31146	Regulates actin polymerization, involved in cell movement and immune function.	Immunodeficiency 8 with lymphoproliferation	Endoderm
L-lactate dehydrogenase B chain	LDHB	P07195	Catalyzes the interconversion of lactate and pyruvate in cellular metabolism.	Lactate dehydrogenase B deficiency	Mesoderm
Collectin-11 OS=Homo sapiens	COLEC11	Q9BWP8	Involved in innate immunity and binds to microbial surfaces for immune recognition.	3MC syndrome 2	Mesoderm
Pyruvate kinase PKM	PKM	P14618	Pyruvate kinase enzyme involved in glycolysis, catalyzing the conversion of phosphoenolpyruvate to pyruvate.	Bardet-Biedl Syndrome 18 99	Ectoderm
Cysteine-rich secretory protein 3	CRISP3	P54108	Involved in sperm maturation and immunomodulation, specifically in the regulation of ion channels.	Prostate Cancer	Endoderm
Peptidyl-prolyl cis-trans isomerase A	PPIA	P62937	Peptidylprolyl isomerase, assists in protein folding by catalyzing the cis-trans isomerization of proline residues.	Ogden Syndrome	Mesoderm
ADP-ribosyl cyclase/cyclic ADP-ribose hydrolase 2	BST1	Q10588	NAD+ ADP-ribosyltransferase, involved in the synthesis of cyclic ADP-ribose, regulating calcium signaling.	Rheumatoid Arthritis	Mesoderm
Alpha-actinin-1	ACTN1	P12814	Alpha-actinin, a protein that cross-links actin filaments, playing a role in cell motility and structural integrity.	Bleeding disorder	Mesoderm
Protein S100-A9	S100A9	P06702	S100 calcium-binding protein involved in immune response, inflammation, and cell cycle regulation.	Crohn's Disease	Endoderm
Profilin-1	PFN1	P07737	Profilin, regulates actin polymerization and plays a role in cytoskeleton dynamics and cell movement.	Amyotrophic lateral sclerosis 18	Ectoderm
Triosephosphate isomerase	TPI1	P60174	Triosephosphate isomerase, an enzyme in glycolysis that catalyzes the conversion of dihydroxyacetone phosphate to glyceraldehyde 3-phosphate.	Triosephosphate isomerase deficiency	Mesoderm
Neutrophil defensin 1	DEFA1; DEFA1B	P59665	Defensins, antimicrobial peptides that play a role in the innate immune response by targeting pathogens.	Oral Candidiasis	Ectoderm
Rho GDP-dissociation inhibitor 2	ARHGDIB	P52566	Rho GDP dissociation inhibitor, involved in the regulation of Rho GTPases and cytoskeleton dynamics.	Hyperinsulinemic Hypoglycemia,	Endoderm
6-phosphogluconate dehydrogenase, decarboxylating	PGD	P52209	Glucose-6-phosphate dehydrogenase involved in the pentose phosphate pathway, which provides cellular defense against oxidative stress.	Cutaneous Leishmaniasis	Ectoderm
Macrophage receptor MARCO OS=Homo sapiens	MARCO	Q9UEW3	Macrophage receptor, involved in the recognition of pathogens and debris for phagocytosis.	NA
Flavin reductase (NADPH) OS=Homo sapiens	BLVRB	P30043	Biliverdin reductase, reduces biliverdin to bilirubin and plays a role in the breakdown of heme.	Parkinson Disease	Ectoderm
WD repeat-containing protein 1 OS=Homo sapiens	WDR1	O75083	Involved in actin filament dynamics and the regulation of the cytoskeleton.	Intellectual Developmental Disorder	Ectoderm
Voltage-dependent calcium channel subunit alpha-2/delta-1	CACNA2D1	P54289	Calcium channel subunit, involved in the regulation of voltage-gated calcium channels in nerve and muscle cells.	Developmental and epileptic encephalopathy 110	Ectoderm
SH3 domain-binding glutamic acid-rich-like protein 3	SH3BGRL3	Q9H299	SH3-domain binding protein, involved in cell signaling and intracellular signaling pathways.	Prune Belly Syndrome	Mesoderm
14-3-3 protein zeta/delta	YWHAZ	P63104	14-3-3 protein, involved in signal transduction and regulation of various cellular processes.	Autosomal Dominant Non-Syndromic Intellectual Disability	Ectoderm
Protein S100-A11	S100A11	P31949	Calcium-binding protein involved in regulating cell proliferation, differentiation, and response to stress.	Colorectal Cancer	Endoderm
Protein CutA OS=Homo sapiens	CUTA	O60888	CutA protein, involved in metal ion homeostasis and cellular stress response.	Optic Atrophy 3	Ectoderm
Peptidoglycan recognition protein 1	PGLYRP1	O75594	Peptidoglycan recognition protein, involved in innate immune responses and microbial recognition.	Retinitis Pigmentosa	Ectoderm
Bridging integrator 2 OS=Homo sapiens	BIN2	Q9UBW5	Bin/amphiphysin/Rvs (BAR) domain-containing protein involved in membrane curvature and vesicle trafficking.	Breast Cancer	Ectoderm
Contactin-1	CNTN1	Q12860	Neuronal cell adhesion, axon guidance.	Congenital myopathy 12	Mesoderm
ADAMTS-like protein 4	ADAMTSL4	Q6UY14	Extracellular matrix remodeling.	Ectopia lentis et pupillae	Ectoderm
Insulin-like growth factor	IGF1	P05019	Growth, development, and metabolism regulation.	Osteochondritis Dissecans	Mesoderm
Tropomyosin alpha-4 chain	TPM4	P67936	Stabilizes actin filaments, muscle contraction.	Bleeding Disorder,	Mesoderm
Ras suppressor protein 1	RSU1	Q15404	Regulates cell proliferation.	Primary Ciliary Dyskinesia	Ectoderm
Vasodilator-stimulated phosphoprotein	VASP	P50552	Actin polymerization, cell migration.	Osteogenesis Imperfecta,	Mesoderm
Cadherin-related family member 5	CDHR5	Q9HBB8	Maintains epithelial structure.	Usher Syndrome	Ectoderm
Immunoglobulin J chain	JCHAIN	P01591	Part of mucosal immunity.	Alpha Chain Disease	Mesoderm
Amino acid transporter heavy chain	SLC3A2	P08195	Amino acid uptake.	Lysinuric Protein Intolerance	Endoderm
Histone H2B type 1-K	H2BC12	O60814	Chromatin structure, gene expression.	Hematologic Cancer	Mesoderm
Cofilin-1	CFL1	P23528	Actin dynamics, cell movement.	Schizophrenia	Ectoderm
Heat shock 70 kDa protein 1B	HSPA1B	P0DMV9	Protein folding, cell protection.	Pulmonary Edema	Mesoderm
Thymosin beta-4	TMSB4X	P62328	Actin dynamics, wound healing.	Osteoarthritis	Mesoderm
Coronin-1C	CORO1C	Q9ULV4	Actin dynamics, immune cell migration.	Coronin-1A Deficiency	Mesoderm
Protein S100-A8	S100A8	P05109	Immune response, inflammation.	Atrophic Gastritis	Endoderm
Protein S100-A4	S100A4	P26447	Cell motility, metastasis.	Epidermoid Cysts	Ectoderm
Histone H1.3	H1-3	P16402	Chromatin regulation, gene expression.	Ovarian Cancer	Ectoderm
Brain acid soluble protein 1	BASP1	P80723	Actin dynamics, cell signaling.	Epilepsy	Ectoderm

### Sheet: Sheet2
		Pyruvate kinase enzyme involved in glycolysis, catalyzing the conversion of phosphoenolpyruvate to pyruvate.
	CRISP3	Involved in sperm maturation and immunomodulation, specifically in the regulation of ion channels.
	PPIA	Peptidylprolyl isomerase, assists in protein folding by catalyzing the cis-trans isomerization of proline residues.
	BST1	NAD+ ADP-ribosyltransferase, involved in the synthesis of cyclic ADP-ribose, regulating calcium signaling.
	ACTN1	Alpha-actinin, a protein that cross-links actin filaments, playing a role in cell motility and structural integrity.
	S100A9	S100 calcium-binding protein involved in immune response, inflammation, and cell cycle regulation.
	PFN1	Profilin, regulates actin polymerization and plays a role in cytoskeleton dynamics and cell movement.
	TPI1	Triosephosphate isomerase, an enzyme in glycolysis that catalyzes the conversion of dihydroxyacetone phosphate to glyceraldehyde 3-phosphate.
	DEFA1; DEFA1B	Defensins, antimicrobial peptides that play a role in the innate immune response by targeting pathogens.
	ARHGDIB	Rho GDP dissociation inhibitor, involved in the regulation of Rho GTPases and cytoskeleton dynamics.
	PGD	Glucose-6-phosphate dehydrogenase involved in the pentose phosphate pathway, which provides cellular defense against oxidative stress.
	MARCO	Macrophage receptor, involved in the recognition of pathogens and debris for phagocytosis.
	BLVRB	Biliverdin reductase, reduces biliverdin to bilirubin and plays a role in the breakdown of heme.
	WDR1	Involved in actin filament dynamics and the regulation of the cytoskeleton.
	CACNA2D1	Calcium channel subunit, involved in the regulation of voltage-gated calcium channels in nerve and muscle cells.
	SH3BGRL3	SH3-domain binding protein, involved in cell signaling and intracellular signaling pathways.
	YWHAZ	14-3-3 protein, involved in signal transduction and regulation of various cellular processes.
	S100A11	Calcium-binding protein involved in regulating cell proliferation, differentiation, and response to stress.
	CUTA	CutA protein, involved in metal ion homeostasis and cellular stress response.
	PGLYRP1	Peptidoglycan recognition protein, involved in innate immune responses and microbial recognition.
	BIN2	Bin/amphiphysin/Rvs (BAR) domain-containing protein involved in membrane curvature and vesicle trafficking.
